# Investigating associations between physical multimorbidity clusters and subsequent depression: cluster and survival analysis of UK Biobank data

**DOI:** 10.1101/2024.07.05.24310004

**Authors:** Lauren Nicole DeLong, Kelly Fleetwood, Regina Prigge, Paola Galdi, Bruce Guthrie, Jacques D. Fleuriot

**Affiliations:** Artificial Intelligence and its Applications Institute, School of Informatics, University of Edinburgh, Edinburgh, UK; Usher Institute, University of Edinburgh, Edinburgh, UK; Advanced Care Research Centre, Usher Institute, University of Edinburgh, Edinburgh, UK

## Abstract

**Background:** Multimorbidity, the co-occurrence of two or more conditions within an individual, is a growing challenge for health and care delivery as well as for research. Combinations of physical and mental health conditions are highlighted as particularly important. The aim of this study was to investigate associations between physical multimorbidity and subsequent depression.

**Methods and Findings:** We performed a clustering analysis upon physical morbidity data for UK Biobank participants aged 37-73 years at baseline data collection between 2006-2010. Of 502,353 participants, 142,005 had linked general practice data with at least one physical condition at baseline. Following stratification by sex (77,785 women; 64,220 men), we used four clustering methods (agglomerative hierarchical clustering, latent class analysis, *k*-medoids and *k*-modes) and selected the best-performing method based on clustering metrics. We used Fisher’s Exact test to determine significant over-/under-representation of conditions within each cluster. Amongst people with no prior depression, we used survival analysis to estimate associations between cluster-membership and time to subsequent depression diagnosis.

The *k*-modes models consistently performed best, and the over-/under-represented conditions in the resultant clusters reflected known associations. For example, clusters containing an overrepresentation of cardiometabolic conditions were amongst the largest clusters in the whole cohort (15.5% of participants, 19.7% of women, 24.2% of men). Cluster associations with depression varied from hazard ratio (HR) 1.29 (95% confidence interval (CI) 0.85-1.98) to HR 2.67 (95% CI 2.24-3.17), but almost all clusters showed a higher association with depression than those without physical conditions.

**Conclusions:** We found that certain groups of physical multimorbidity may be associated with a higher risk of subsequent depression. However, our findings invite further investigation into other factors, like social ones, which may link physical multimorbidity with depression.
