## Supplemental Table 2 for "Investigating associations between physical multimorbidity clusters and subsequent depression: cluster and survival analysis of UK Biobank data"

### Sheet: ARF_values
Cohort	Whole								Women-only								Men-only
Condition	Very extensive morbidity	Migraine	Respiratory	Respiratory w/o other	CVD + diabetes	Mixed including cancer	Healthy + rhinitis	Macular degeneration + diabetes	Very extensive morbidity	Extensive morbidity	Respiratory	Digestive	MSK	CVD + diabetes	Mixed including cancer	Healthy + rhinitis	Very extensive morbidity	MSK + others	Respiratory + gout + male genitourinary	Digestive	CVD + diabetes	CVD + CKD + gout	Mixed including cancer	Healthy + rhinitis
Addisons disease	0.635777	1.19612	1.62221	1.84633	1.17418	0.814976	0.871518	0	1.27988	1.1955	1.153	0	0.556143	0.740215	1.42749	0.802652	1.29242	0.475151	0	0	1.12764	0.640362	0.729353	1.9341
Allergic and chronic rhinitis	0.202531	0.78344	2.96895	0	0	0	2.96895	0	2.36837	0.438649	2.80498	0.683777	0.435693	0.525762	0	2.80498	0.490179	0.800421	2.78163	0.708796	0.73955	0.381656	0	3.19518
Asbestosis	2.22952	0.430881	0.563504	0.855143	0.951706	1.15126	0.56986	0.767346	0	0	0	0	0.87394	2.18099	0.975305	0.900936	1.1653	1.65654	0.540723	1.84618	0.7456	0.577376	1.05218	0.443893
Asthma	0.856036	0.436818	6.05462	6.05462	0.527841	0	0	0.584327	1.6718	0.735912	5.79102	0.577041	0.53834	0.472071	0.784775	0	0.72452	0.855291	6.08208	0.755689	0.820584	0.387974	1.02163	1.45666
Atrial fibrillation	1.77724	0.72642	0.779534	0.555046	1.48414	0.836337	0.697724	1.22251	1.90977	1.42263	0.630292	1.5441	1.24709	1.49676	0.758186	0.287824	1.53685	1.01071	1.37311	1.04602	1.17896	1.80672	0.803725	0.42855
Benign neoplasm of brain and other parts of central nervous system	1.21378	1.0556	0.83512	0.764833	0.869702	1.21756	0.80145	0.417753	1.27409	0.842979	0.832144	0.939417	1.06573	1.0247	1.16617	0.627801	1.49941	1.1025	1.1596	0.549889	0.888312	0.908014	1.14702	0.702624
Bronchiectasis	1.31334	0.480443	2.28988	2.7243	0.712503	0.850177	0.577161	1.36897	1.60961	1.20279	2.29429	0.562632	1.00716	0.744728	0.957465	0.487091	1.03663	1.16148	2.19894	0.547445	0.826938	0.939198	1.23018	0.805877
COPD	1.88325	0.552594	2.43323	3.40553	0.871238	0.550647	0.319738	0.951728	2.03429	1.81396	2.25553	2.08274	1.01262	0.856285	0.828876	0.202741	1.30015	1.44143	2.81915	1.4759	0.914108	0.96328	0.847546	0.45625
Cardiomyopathy	1.64663	0.514379	0.908738	0.64475	1.56965	0.821767	0.741455	1.34996	2.06231	1.36984	1.08995	1.08131	0.621316	1.78909	0.746718	0.34489	1.6134	0.894034	2.60401	1.01874	1.14248	2.1549	0.68089	0.55351
Cerebral Palsy	1.15683	0.538602	0.704381	0.458112	1.10466	1.34471	0.801365	0.959182	0.942772	1.95691	0	2.47156	1.09242	0.908746	1.402	0.450468	0.444269	1.14333	2.0615	0.879822	1.11981	1.10062	1.40401	0.423085
Chronic liver disease	1.57494	0.751264	0.898411	1.04772	0.717556	1.1953	0.763647	0.632794	1.36914	1.58038	0.914526	1.05053	0.917056	0.762864	1.23718	0.682113	1.34774	0.844629	1.74156	2.1172	0.820322	1.31863	1.20151	0.631292
Chronic renal disease	2.08854	0.742512	0.732573	0.392121	1.55027	0.741606	0.639216	1.19179	1.67265	1.7729	0.654029	1.95926	1.07939	1.63372	0.695485	0.360283	1.94722	0.902001	1.22813	1.03166	1.22428	2.5728	0.637279	0.264053
Coeliac disease	0.930936	1.00632	1.29822	0.901162	0.481131	1.29815	0.932575	0.917916	1.19128	1.31505	1.17074	2.55521	0.696463	0.595019	1.24989	1.03816	0.914931	0.793487	2.28603	0.929185	0.750521	0.836909	1.52514	0.976627
Conduction disorders and other arrhythmias	1.38136	1.09056	0.946724	0.709018	1.09537	1.08096	0.649147	1.28919	1.40386	1.43619	0.794948	1.57729	0.888879	1.17438	1.0795	0.556989	1.23936	0.896826	0.912843	1.1428	1.14429	1.36461	1.12794	0.503153
Coronary heart disease	2.2593	0.688301	0.749991	0.51703	1.57973	0.671139	0.602952	1.12648	2.21081	2.03762	0.677234	1.88063	1.10102	1.66317	0.572861	0.251059	1.7015	1.10225	1.08002	1.06669	1.33051	1.49257	0.686641	0.264966
Cystic Fibrosis	0.988779	0.843995	0.98113	0.717866	0.665773	1.25691	1.0232	1.50305	0.41408	1.03141	0.895272	1.62832	0.791687	0.718444	1.28511	1.26131	0	0.435555	0	2.34619	1.03367	5.28299	0.401144	1.45058
Dementia	1.38648	0.596702	1.09251	0.710541	1.05437	1.31727	0.552415	0	1.28769	1.06914	0.618684	0	1.19367	0.992971	1.33212	0.307637	1.68355	1.46713	1.736	1.48181	0.870461	1.48294	0.506709	0.61077
Diabetes NOS	1.78002	0.783095	0.761911	0.777079	1.71085	0.720311	0.604145	1.90999	1.83436	1.49924	0.619692	2.25419	0.996348	1.57476	0.778338	0.390308	2.6095	0.839017	1.302	0.740903	1.38186	1.0566	0.658721	0.1985
Diverticular disease of intestine (acute and chronic)	1.85588	0.928396	0.930192	0.783247	0.81409	0.977099	0.767211	1.14868	2.24472	2.14467	0.837463	1.72505	1.09665	0.935206	0.859955	0.511749	1.26247	1.29075	1.64028	1.30485	0.888203	1.28679	0.993361	0.520167
Down's syndrome	0.666052	0.487306	0	1.93425	0.269083	2.09177	0.563924	6.07482	0	0	0	0	0.321978	0.267841	2.69492	0.663847	0	1.04533	0	0	0	0	2.88824	1.16046
Epilepsy	0.930266	1.08592	0.954186	0.779097	0.760096	1.37402	0.766976	0.889773	1.15899	1.04459	0.978154	0.479749	0.922408	0.771725	1.3252	0.726838	0.991422	1.01782	0.694402	0.790297	0.823311	0.778546	1.55391	0.687116
Erectile dysfunction	1.66614	0.543421	0.70446	0.591998	1.23534	1.03547	0.767848	1.47268									8.10859	0.573481	4.29793	0.444355	0	0	0	0.409532
Fatty Liver	2.14968	0.872995	1.39541	0.577525	1.08654	0.586319	0.817823	0.172744	3.31429	3.13937	0.975617	1.83564	0.762669	1.30937	0.479892	0.351293	1.64389	1.02966	1.05945	1.08518	1.1864	1.35751	0.690621	0.608808
Gastro-oesophageal reflux, gastritis and similar	3.23379	0.959777	0.956537	0.642807	0	0.858237	0.735693	0.412007	1.87149	5.43495	0.999612	5.43495	0	0.806798	0.928046	0.612941	1.13618	1.15151	1.10055	2.30935	0.771958	0.94012	1.14202	0.647232
Glaucoma	1.24718	0.788212	0.801748	0.65532	1.15868	1.13216	0.74642	2.96549	1.23902	1.39288	0.671687	0.517411	1.06724	1.18901	1.02301	0.640478	1.23733	0.971683	1.05455	0.85013	1.08447	1.02594	1.19702	0.566833
Gout	1.94029	0.478946	0.72198	0.526647	1.49984	0.869849	0.681577	1.022	1.86086	1.85404	0.957932	2.5089	1.33995	1.42983	0.567209	0.314375	1.35549	0.481042	8.29627	0.319465	0	13.4944	0	0.273107
HIV	0.614817	0.852293	1.15591	0.56383	0.601352	1.45178	1.00456	1.18053	0.314257	0.587074	1.01917	0	0.0546212	0.681559	1.8287	1.23879	1.10574	0.658172	1.46596	1.04275	0.765683	0.313066	1.78286	0.859602
Haematological malignancies	1.17113	0.768501	0.790684	0.71877	1.01943	1.32169	0.715553	0.770823	0.908696	1.05626	0.895016	0.952891	0.979234	1.05984	1.27495	0.510168	1.11934	0.928559	0.665897	1.36414	0.890377	1.47895	1.2828	0.640363
Hearing loss	1.49773	0.816436	0.85916	0.798964	0.935927	1.14839	0.740167	1.0084	1.66083	1.46381	0.89771	0.904296	1.15024	0.871868	1.02717	0.638667	1.30586	1.29232	1.37195	1.05721	0.850346	0.897284	1.16937	0.509504
Heart failure	2.34011	0.562663	0.79308	0.478578	1.73545	0.601346	0.564311	1.50305	2.18864	1.55758	1.03009	1.75644	1.19557	1.65327	0.563152	0.160065	1.81895	1.02957	1.39895	1.22064	1.286	2.29046	0.553511	0.235155
Heart valve disorders	1.51091	1.06401	0.785096	0.519262	1.2786	0.962656	0.706482	1.2503	1.58047	1.26537	0.632795	1.18381	0.954918	1.28403	1.02675	0.534911	1.37553	1.03389	1.3926	1.25473	1.16379	1.37135	0.895753	0.476343
Hyperplasia of prostate	1.54294	0.558051	0.742006	0.694919	1.0473	1.14516	0.800555	1.15945									1.45813	1.24208	1.41955	0.860478	0.845248	0.843565	1.12143	0.599865
Hypertension	2.32451	0.756012	0.773548	0	2.71743	0	0.688057	0.903952	2.56843	1.06307	0.601048	1.12804	0.870708	3.09247	0	0	1.57199	0.860054	0.595086	0.797761	2.36939	1.70356	0	0
Hypo or hyperthyroidism	1.11328	1.01072	0.96172	0.834831	0.825867	1.21868	0.82295	1.06819	1.18083	1.14067	0.844692	0.952155	0.936849	1.01374	1.17314	0.702335	1.24333	0.936631	1.54847	0.824306	1.01437	0.821383	1.23927	0.682453
Immunodeficiencies	1.38715	1.15987	0.983157	0.767306	0.640463	1.12615	0.820253	2.40985	1.8116	0.966946	0.932575	4.07081	0.359858	1.12257	1.35539	0.463717	1.60943	1.38063	0	0	0.78013	0.797432	1.18073	0.656866
Inflammatory arthritis and other inflammatory conditions	1.68621	1.0034	0.899326	0.693719	0.705067	1.10515	0.790762	0.743332	1.79157	1.92728	0.773999	1.22858	1.37285	0.787697	0.913757	0.589544	1.01864	1.62094	1.33013	1.04075	0.754288	1.3087	1.01682	0.512542
Inflammatory bowel disease	1.05213	0.874746	0.978745	0.876706	0.683476	1.31286	0.890805	0.599758	1.20554	1.2228	0.841952	0.977454	0.889987	0.743939	1.28973	0.83731	1.02556	0.934816	0.9439	1.27567	0.762518	0.755912	1.36606	0.963977
Iron and vitamin deficiency anaemia	1.26217	1.21664	0.935174	0.757582	0.668224	1.22369	0.793879	0.890974	1.14017	1.29805	0.917311	1.46555	0.791596	0.836594	1.27794	0.787753	1.30334	1.09156	1.39797	1.83314	0.794937	1.07737	1.1443	0.630841
Irritable bowel syndrome	1.15496	1.44508	1.17449	0.880178	0.442931	1.10125	0.97145	0.621567	4.45579	0.853061	0.687758	1.38884	0.471251	0.494145	1.11341	0.903858	0.958526	1.00685	1.10135	1.43021	0.735135	0.681481	1.32982	0.981955
Macular degeneration	1.3293	0.855608	0.845257	0	0	0	0.797804	74.7395	1.72269	1.26204	0.754652	0.796972	1.05091	1.16236	1.00245	0.538659	1.44154	1.01122	1.38395	1.01723	0.987892	0.911285	1.16697	0.561296
Meniere disease	1.39577	1.28993	0.830985	0.725344	0.706344	1.10741	0.854178	0.938024	2.20293	1.9018	0.775775	1.57505	0.957231	0.810761	0.980855	0.708702	1.0247	1.22182	1.54211	1.38943	0.869896	0.823323	1.31284	0.48227
Migraine	0.291806	10.1657	1.12158	0	0	0	0	0	1.41723	1.13438	0.979231	1.31441	0.854021	0.757789	1.22085	0.850456	0.951839	0.986363	0.89198	0.957853	0.835594	0.675927	1.39835	0.895908
Motor neuron disease	1.51212	1.26436	0.321519	0.627325	0.349081	1.45374	0.853506	0	3.19971	1.99249	0	0	1.11229	0.462634	1.2413	0.573323	1.23028	1.80923	0	0	0.47708	0.812767	0.925718	1.11583
Multiple sclerosis	0.568559	1.11994	0.813694	0.762058	0.706758	1.58937	0.771441	1.19668	0.948614	0.529604	0.730806	1.28631	0.670887	0.737807	1.60527	0.820555	2.32033	0.433298	1.02541	1.16702	0.728391	0.437968	1.52144	0.781659
Myasthenia gravis	1.39871	0.877152	1.18962	1.45069	0.48435	1.12059	0.845885	1.82245	2.1998	0.913227	0.792689	0	1.14705	0.530102	1.13786	0.919705	1.66601	1.30667	0	0.879822	0.904463	0	1.053	0.725289
Non-acute cystitis	1.40896	1.4994	0.68632	0.892731	0.890045	1.03439	0.766358	0.467294	1.69623	2.0245	0.662166	2.77927	0.884469	0.981007	0.973347	0.734498	1.52321	1.07852	1.57067	0.446894	0.98445	0.670856	1.37535	0.368401
Non-melanoma skin malignancies	1.08671	0.811479	0.785368	0.746642	0.887719	1.36072	0.777913	1.03614	0.974442	1.06796	0.772499	1.07293	1.07492	0.845345	1.28277	0.691416	1.02259	1.08377	0.975268	0.757755	0.879288	1.02536	1.3631	0.670851
Osteoarthritis (excl spine)	3.05334	0.923291	0.825281	0.663883	0	0.982408	0.73829	0.502219	3.18858	3.70687	0.554852	0	3.70687	0	0	0	0.946346	4.44953	1.18608	0	0	1.01319	0	0
Osteoporosis and vertebral crush fractures	1.31769	1.00976	1.05331	0.841585	0.620962	1.24702	0.775395	1.19744	1.38912	1.53369	0.896718	1.27348	1.20426	0.772588	1.09433	0.642871	1.3359	1.29151	1.37753	0.979849	0.762663	0.759966	1.18389	0.652928
Parkinson's disease	1.26867	0.445537	0.830846	0.957915	0.943073	1.38882	0.68745	0.925687	1.46653	1.64381	0.845535	2.30679	1.2745	0.890571	0.995624	0.525546	2.07781	0.884512	1.52234	1.01067	0.699717	0.758583	1.43178	0.476087
Peptic ulcer disease	2.20452	0.892508	0.714946	0.724066	0.620305	1.08639	0.685375	0.822253	1.71455	3.43467	0.804346	35.7468	0.68879	0.427979	0.611807	0.304314	0.823003	1.17891	0.735494	18.3591	0	0.797432	0	0
Peripheral arterial disease	2.31431	0.61439	0.68446	0.566122	1.55897	0.731083	0.550169	1.27651	2.04782	2.07219	0.622621	2.26485	1.01218	1.3694	0.788224	0.366927	2.28699	1.13601	0.47165	1.31512	1.20217	1.32956	0.61491	0.204657
Peripheral or autonomic neuropathy	1.88144	1.01455	0.912699	0.799333	0.954343	0.875371	0.739443	1.58888	1.99835	1.90674	0.929159	2.02795	1.21567	0.866804	0.89403	0.50822	2.0225	1.30014	0.987876	1.35853	0.86684	1.16032	0.78093	0.444104
Postviral fatigue syndrome, neurasthenia and fibromyalgia	1.26176	1.44549	1.34668	0.899753	0.477094	0.988135	0.959304	0.655262	2.34557	1.84021	1.13173	1.30278	0.900592	0.61313	0.960066	0.852429	1.20307	1.04649	0.985144	1.12119	0.640328	0.77141	1.25668	1.07189
Primary pulmonary hypertension	1.99816	1.19612	0.946289	0.263762	1.76127	0.69273	0.307595	3.31354	0	2.52894	0.731713	2.66168	0.82352	1.9573	0.984683	0	1.4809	0.87111	0	0.782064	1.83764	1.174	0.668574	0.161175
Psoriasis	1.05448	0.847895	0.854874	0.769263	0.799533	1.25072	0.957484	0.836304	1.1575	1.17512	0.861876	1.33748	1.0126	0.772547	1.20667	0.833534	1.07737	0.94039	1.0321	0.835086	0.822086	1.01252	1.34308	0.888881
Sarcoidosis	1.07171	0.642394	1.21076	1.27492	0.876369	1.20495	0.801701	0.706603	0.989911	1.7123	1.1494	1.29757	0.994106	1.0496	1.02407	0.610947	0.820189	0.804102	2.31661	0.56497	0.885017	0.989456	1.65824	0.698606
Sickle-cell anaemia	0.904826	1.54467	0.897827	0.875887	0.731095	1.42083	0.595844	0	0.951266	0	1.37114	0	1.15738	0.825239	1.38388	0.511342	0	1.30667	0	1.75964	1.03367	0	1.20343	1.08793
Sleep apnoea	1.74319	0.762598	1.12342	0.61322	1.11808	0.75588	0.933216	0.737584	2.98207	1.51696	1.27133	2.3123	0.832224	1.2267	0.619168	0.541852	1.61505	1.20674	0.945867	0.952278	1.02151	1.33629	0.799929	0.567432
Solid organ malignancies	1.13779	0.892118	0.807939	0.848379	0.860995	1.31967	0.758439	1.0853	1.01763	1.15826	0.757679	1.16606	0.951918	0.917237	1.27105	0.712445	1.6167	1.00425	1.27231	1.07235	0.832555	0.994565	1.24723	0.567281
Spinal stenosis	2.04309	0.761236	0.971406	0.494436	0.695477	1.09911	0.710077	0.690157	2.51406	2.40421	0.90593	1.05924	1.93515	0.55823	0.626982	0.370027	1.10626	2.00759	1.52906	0.621508	0.675424	1.21287	0.839481	0.461111
Stroke	1.97145	1.25054	0.719121	0.430095	1.64785	0.664458	0.531719	1.32864	1.93635	1.64053	0.711996	1.86477	1.06691	1.63411	0.700088	0.283228	1.73347	1.0154	0.607069	1.06514	1.43742	1.67457	0.639862	0.228414
Thalassaemia	0.920015	0.841392	0.855842	1.33589	0.975669	1.1609	0.941225	0	0.573861	1.90586	0.827154	0	0.664954	0.885039	1.26154	1.02824	0.907443	0.778439	0	1.79708	0.703777	1.79846	1.33146	0.987628
Transient ischaemic attack	2.18016	1.26926	0.685876	0.359861	1.42677	0.715789	0.537695	0.847649	2.17343	2.20751	0.532261	1.32765	1.10762	1.53157	0.671253	0.287349	1.77708	1.13032	0.80449	0.915588	1.29755	1.71804	0.704449	0.202845
Tuberculosis	1.38822	0.796337	0.98849	0.857187	0.804921	1.20633	0.757539	1.34607	1.52383	1.45808	0.816964	0.876922	1.22093	0.86518	1.00569	0.705908	0.976714	1.01075	1.8884	1.07459	0.836407	1.12919	1.46984	0.561038
Type 1 diabetes	1.25432	0.512205	0.824919	0.550626	1.59093	0.968453	0.716224	4.52286	1.15067	1.01157	0.829275	2.12935	0.705874	1.56584	0.984683	0.606399	2.92477	0.526296	1.71792	0.586548	1.23466	0.220124	0.986147	0.423085
Type 2 diabetes	2.18475	0.494543	0.839891	0.417717	1.87498	0.543796	0.643835	1.61465	2.33269	1.5812	0.788038	1.24218	1.09175	1.89892	0.472503	0.215516	2.5595	0.910965	1.09751	0.842009	1.36595	1.56533	0.494816	0.217199
Urinary Incontinence	1.3123	1.36682	1.20698	0.879949	0.527525	1.09636	0.842233	0.795285	1.8093	1.57248	0.983122	1.10562	1.02714	0.761841	1.04679	0.729545	2.19576	1.24053	1.55422	0.786159	0.634996	0.479433	1.03331	0.708834
Visual impairment and blindness	1.50115	1.24671	1.08696	0.353467	0.655635	0.791809	0.778615	15.1716	2.36538	1.53186	0.886448	0.744126	1.05249	0.984963	0.917626	0.542499	1.38407	1.20615	0.475732	0.676786	0.815011	0.812767	1.18029	0.753185

### Sheet: adj_pvalues
Cohort	Whole								Women-only								Men-only
Condition	Very extensive morbidity	Migraine	Respiratory	Respiratory w/o other	CVD + diabetes	Mixed including cancer	Healthy + rhinitis	Macular degeneration + diabetes	Very extensive morbidity	Extensive morbidity	Respiratory	Digestive	MSK	CVD + diabetes	Mixed including cancer	Healthy + rhinitis	Very extensive morbidity	MSK + others	Respiratory + gout + male genitourinary	Digestive	CVD + diabetes	CVD + CKD + gout	Mixed including cancer	Healthy + rhinitis
Addisons disease	1	1	1	1	1	1	1	1	1	1	1	1	1	1	1	1	1	1	1	1	1	1	1	1
Allergic and chronic rhinitis	0	5.20194e-58	0	0	0	0	0	3.40121e-173	0	1.75209e-156	0	8.91176e-07	0	0	0	0	6.12985e-183	3.75607e-37	2.00648e-194	5.97825e-20	9.70924e-92	4.22857e-140	0	0
Asbestosis	1.00078e-06	0.896578	1	1	1	1	0.0787992	1	1	1	1	1	1	1	1	1	1	0.00306347	1	1	1	1	1	0.0176217
Asthma	1.89618e-14	2.33524e-213	0	0	1.39943e-270	0	0	5.89429e-08	5.35009e-89	5.87343e-12	0	8.87621e-05	4.08368e-157	9.84149e-263	3.63723e-48	0	3.09223e-20	6.44345e-09	0	1.49125e-05	3.80287e-19	5.37147e-59	0.18465	9.32518e-123
Atrial fibrillation	4.3568e-53	5.06874e-05	0.00680955	4.06376e-07	3.03931e-28	6.59127e-07	1.15622e-19	1	1.79415e-08	0.378661	0.0240368	1	0.0484091	7.01612e-12	4.44478e-05	4.26776e-27	2.74677e-13	1	1	1	3.04175e-05	1.90492e-13	0.000113779	4.52637e-41
Benign neoplasm of brain and other parts of central nervous system	1	1	1	1	1	0.0298642	0.317057	1	1	1	1	1	1	1	1	0.0278753	0.912384	1	1	1	1	1	1	1
Bronchiectasis	0.0592588	3.71226e-05	1.07182e-21	2.18788e-17	0.0142179	0.447333	2.46247e-10	1	0.116599	1	1.34726e-11	1	1	0.301985	1	7.75412e-06	1	1	1	1	1	1	1	1
COPD	3.07093e-67	2.35098e-15	9.72591e-102	8.51339e-120	0.128686	5.99537e-62	1.23818e-118	1	2.00285e-16	2.61944e-08	9.57079e-34	0.0994413	1	0.484685	0.0019528	5.92848e-54	0.0043985	5.03828e-17	5.98056e-09	0.0162045	1	1	0.077383	1.41413e-28
Cardiomyopathy	0.00017604	0.0703821	1	1	0.000129499	1	0.252809	1	0.465881	1	1	1	1	0.0031585	1	0.0406136	0.100493	1	0.88645	1	1	0.00434407	0.247783	0.0123878
Cerebral Palsy	1	1	1	1	1	0.756755	1	1	1	1	1	1	1	1	1	1	1	1	1	1	1	1	1	0.458925
Chronic liver disease	2.74624e-10	0.648671	1	1	0.00166741	0.00249559	0.000919739	1	1	0.420267	1	1	1	0.477446	0.0363135	0.0821426	0.480941	1	1	0.000131039	0.769961	1	0.681633	0.000807695
Chronic renal disease	2.85839e-113	4.51316e-05	1.95691e-05	4.12367e-17	2.02181e-41	1.88241e-21	7.14613e-33	1	3.76362e-10	2.49753e-10	0.000140936	0.0697553	1	1.98098e-39	1.90182e-17	1.00591e-42	9.25244e-29	1	1	1	6.24722e-06	1.14479e-33	5.34896e-14	2.38172e-56
Coeliac disease	1	1	0.477213	1	5.54612e-12	1.18287e-06	1	1	1	1	1	0.213658	0.0293033	5.09966e-06	0.00310903	1	1	1	1	1	1	1	0.000629673	1
Conduction disorders and other arrhythmias	7.23515e-05	1	1	1	1	1	3.14164e-10	1	0.752752	0.965993	1	1	1	1	1	3.91359e-06	1	1	1	1	1	1	1	8.64247e-07
Coronary heart disease	0	4.69666e-28	5.23976e-17	9.89363e-36	1.39084e-171	7.10835e-119	5.49864e-137	1	7.94472e-67	8.71751e-40	4.45976e-09	0.000373953	0.084874	3.1815e-97	1.08855e-77	1.18589e-135	3.43663e-93	2.6286e-07	1	1	2.36936e-82	4.01072e-22	1.85209e-49	3.53685e-284
Cystic Fibrosis	1	1	1	1	1	1	1	1	1	1	1	1	1	1	1	1	1	1	1	1	1	1	1	1
Dementia	1	1	1	1	1	1	1	1	1	1	1	1	1	1	1	1	1	1	1	1	1	1	1	1
Diabetes NOS	6.6379e-11	1	1	1	7.32549e-12	0.000215287	3.84236e-07	1	0.0771662	1	1	1	1	0.000163126	0.821274	2.76157e-05	3.01656e-16	1	1	1	0.00282281	1	0.0320043	4.10432e-15
Diverticular disease of intestine (acute and chronic)	9.3395e-139	1	1	0.00554134	2.2605e-09	1	1.89564e-23	1	1.40991e-62	2.61226e-42	0.199699	0.0233872	0.257803	1	1.06353e-05	1.20641e-44	0.000244327	1.28675e-13	0.0612084	0.107766	0.0816471	0.0360295	1	5.961e-37
Down's syndrome	1	1	1	1	1	0.14416	1	1	1	1	1	1	1	1	0.000742279	1	1	1	1	1	1	1	1	1
Epilepsy	1	1	1	1	2.7066e-05	1.06127e-26	7.45502e-08	1	1	1	1	1	1	0.00689759	8.04401e-11	0.00227581	1	1	1	1	0.0543247	1	1.33476e-18	3.88985e-05
Erectile dysfunction	2.54854e-104	3.3537e-41	1.44557e-15	1.77284e-15	3.70347e-19	0.246026	2.31819e-27	0.0501183	1	1	1	1	1	1	1	1	0	9.80559e-90	1.65697e-138	6.36576e-27	0	5.60266e-177	0	3.22447e-167
Fatty Liver	9.12193e-28	1	0.064392	0.442278	1	3.27698e-13	0.321225	1	3.51061e-17	9.03247e-12	1	1	1	0.285105	2.72802e-10	7.92355e-08	0.00202828	1	1	1	1	1	0.0317231	0.00408383
Gastro-oesophageal reflux, gastritis and similar	0	1	1	5.24929e-44	0	7.78189e-28	4.07738e-119	1.70413e-20	4.43144e-157	0	1	0	0	1.13881e-26	1	3.34707e-109	6.7916e-08	3.56536e-28	1	5.05737e-173	1.46171e-41	1	3.19618e-29	7.9161e-83
Glaucoma	6.27339e-06	0.00918565	0.0285107	0.000618723	0.00474709	4.2443e-05	9.70362e-14	5.7698e-13	1	0.0588916	0.00375442	1	1	0.0104927	1	3.03963e-09	0.117679	1	1	1	1	1	0.00154636	1.63069e-16
Gout	7.72739e-131	2.32095e-37	4.50611e-09	2.27902e-14	2.45632e-52	7.52326e-07	3.28675e-37	1	5.07632e-05	0.000897312	1	0.246967	0.0117141	8.67155e-06	3.63718e-12	2.57644e-16	4.18602e-14	1.37033e-81	4.61405e-279	8.4487e-25	0	0	0	3.3356e-159
HIV	1	1	1	1	0.423739	0.00127451	1	1	1	1	1	1	7.19915e-06	1	6.82454e-06	1	1	1	1	1	1	1	0.00106931	1
Haematological malignancies	1	0.606672	1	1	1	4.92767e-11	8.20785e-07	1	1	1	1	1	1	1	0.00166012	2.46898e-06	1	1	1	1	1	0.361286	0.00722887	0.000216902
Hearing loss	2.12078e-46	0.000362134	0.0435693	0.0337631	1	6.38244e-14	1.69044e-27	1	6.48753e-14	1.91208e-05	1	1	0.0176297	0.0782472	1	1.43356e-16	2.99046e-07	1.82786e-16	1	1	0.000102054	1	1.81856e-06	1.15687e-45
Heart failure	1.14095e-63	2.80065e-06	1	0.000332721	2.27953e-27	1.94177e-21	2.26476e-19	1	2.06754e-05	1	1	1	1	1.0363e-07	3.05215e-07	5.40749e-16	1.73972e-13	1	1	1	9.79635e-06	1.36597e-14	1.22745e-13	1.86155e-38
Heart valve disorders	6.49199e-20	1	0.0389218	4.96084e-07	6.86098e-08	1	2.82931e-15	1	3.278e-05	1	0.00140251	1	1	1.10594e-05	1	2.13606e-14	0.00197956	1	1	1	0.0455418	0.283099	1	5.66026e-19
Hyperplasia of prostate	1.90676e-56	1.01935e-30	3.23956e-09	2.32101e-06	1	6.54198e-14	6.20921e-16	1	1	1	1	1	1	1	1	1	2.11884e-32	9.0413e-25	0.0410905	1	4.16496e-09	0.266543	4.41599e-08	3.16098e-55
Hypertension	0	1.04072e-85	5.84229e-71	0	0	0	0	1	0	0.0665836	1.5588e-111	1	1.20835e-11	0	0	0	0	1.32541e-13	1.04555e-17	9.05679e-14	0	3.41751e-274	0	0
Hypo or hyperthyroidism	5.79573e-06	1	1	0.00396545	1.52269e-14	1.95932e-65	2.95174e-22	1	6.75208e-05	0.0473739	0.000177769	1	1	1	1.60111e-47	2.91113e-41	0.0329272	1	1	1	1	1	1.53513e-06	9.19644e-10
Immunodeficiencies	1	1	1	1	1	1	1	1	1	1	1	1	1	1	1	1	1	1	1	1	1	1	1	1
Inflammatory arthritis and other inflammatory conditions	7.01067e-77	1	1	1.29335e-05	1.14906e-21	1.70862e-06	9.71975e-16	1	3.71736e-26	1.47519e-27	0.00257937	1	9.09629e-22	1.08416e-08	0.218096	5.83611e-29	1	3.60277e-39	1	1	7.7314e-09	0.132181	1	1.28485e-26
Inflammatory bowel disease	1	1	1	1	1.48765e-11	3.31709e-22	0.208581	1	1	1	1	1	1	6.40639e-05	1.00268e-10	0.558884	1	1	1	1	9.14704e-05	1	3.57534e-09	1
Iron and vitamin deficiency anaemia	4.11271e-16	6.14383e-07	1	0.000297406	1.33452e-35	8.77448e-36	3.23244e-19	1	0.465129	5.19729e-05	1	0.266941	1.68826e-10	1.96062e-07	2.50792e-48	1.3747e-10	0.00698916	1	1	2.43108e-07	0.000175925	1	0.132473	4.73515e-11
Irritable bowel syndrome	1.69843e-12	7.67644e-57	2.34149e-09	0.17083	3.07934e-214	1.51258e-20	1	0.0047807	0	0.0580821	1.80863e-21	0.0492535	1.61429e-152	5.77557e-170	1.14061e-23	0.0180479	1	1	1	0.000105383	9.35919e-18	0.000530733	1.25644e-23	1
Macular degeneration	8.53376e-06	1	1	3.78613e-35	1.90332e-138	1.01531e-270	0.000130639	0	7.88222e-06	1	1	1	1	0.65206	1	2.3405e-10	0.00497041	1	1	1	1	1	0.754647	2.49502e-08
Meniere disease	0.000137459	0.3147	1	1	0.00117778	1	0.708367	1	4.17687e-10	0.000181586	1	1	1	0.899847	1	0.0412709	1	1	1	1	1	1	0.136962	4.37835e-05
Migraine	3.69136621242e-312	0	7.74671e-05	4.03915e-280	0	0	0	1.19364e-42	9.45049e-27	0.0555659	1	0.296922	1.65421e-08	3.44957e-34	8.60704e-77	8.2828e-09	1	1	1	1	7.04096e-06	0.000440024	5.61832e-33	0.54891
Motor neuron disease	1	1	1	1	1	1	1	1	1	1	1	1	1	1	1	1	1	1	1	1	1	1	1	1
Multiple sclerosis	0.000202984	1	1	1	0.0329588	9.48774e-20	0.0551319	1	1	0.873407	1	1	0.0368175	0.155124	1.77829e-16	1	2.12747e-05	0.00316667	1	1	1	1	0.0329349	1
Myasthenia gravis	1	1	1	1	1	1	1	1	1	1	1	1	1	1	1	1	1	1	1	1	1	1	1	1
Non-acute cystitis	0.678686	0.744983	1	1	1	1	1	1	0.863365	0.13037	1	1	1	1	1	1	1	1	1	1	1	1	1	1
Non-melanoma skin malignancies	0.732355	0.000962297	5.58049e-05	0.00254549	0.0377299	2.71119e-62	7.53408e-17	1	1	1	0.0252339	1	1	0.00543142	4.07294e-21	1.82409e-11	1	1	1	0.923888	0.0550729	1	1.9232e-20	3.19552e-14
Osteoarthritis (excl spine)	0	0.0081696	1.94007e-24	1.20684e-54	0	2.0296e-08	1.07565e-153	5.19073e-20	0	0	5.749e-113	1.17013e-75	0	0	0	0	1	0	0.729628	4.22917e-256	0	1	0	0
Osteoporosis and vertebral crush fractures	1.73725e-15	1	1	1	1.10278e-32	4.49213e-28	4.09827e-16	1	8.66045e-08	2.79991e-11	1	1	6.12091e-08	1.12604e-11	0.00018297	1.46133e-24	0.148247	0.00271498	1	1	0.00414049	1	0.359401	7.53792e-05
Parkinson's disease	1	0.111115	1	1	1	0.00209586	0.187932	1	1	1	1	1	1	1	1	1	0.00128086	1	1	1	1	1	0.230854	0.0278642
Peptic ulcer disease	4.57056e-216	0.920191	4.87577e-10	0.000231391	2.07537e-37	0.000207218	6.11007e-38	1	1.53032e-12	6.17134e-89	0.467593	0	1.18613e-09	1.3338e-46	2.00651e-32	1.9525e-57	0.0404381	1.91335e-06	1	0	0	0.412865	0	4.33429e-295
Peripheral arterial disease	1.01704e-67	3.7781e-05	0.00443554	0.00616099	7.61733e-18	4.60675e-10	8.12837e-23	1	5.39805e-06	6.39521e-05	0.587686	1	1	0.00216862	0.0936538	4.79496e-11	1.32344e-30	1	1	1	0.0120404	1	1.03397e-09	4.34878e-42
Peripheral or autonomic neuropathy	3.16741e-47	1	1	1	1	0.0185196	4.69114e-10	1	2.10138e-11	2.14445e-07	1	0.675392	0.117084	1	1	1.39081e-12	2.97953e-23	3.6036e-05	1	1	0.733499	1	0.00524884	2.13656e-20
Postviral fatigue syndrome, neurasthenia and fibromyalgia	2.63073e-07	3.09067e-13	5.79606e-08	1	4.26637e-47	1	1	1	1.66154e-49	1.30343e-16	1	1	1	7.73873e-24	1	0.0657289	1	1	1	1	1.3045e-08	1	0.00576904	1
Primary pulmonary hypertension	0.119644	1	1	1	0.312533	1	0.0111715	1	1	1	1	1	1	0.101153	1	0.0135048	1	1	1	1	0.66846	1	1	1
Psoriasis	1	0.0123411	0.0273524	0.00360286	2.597e-10	1.218e-37	1	1	1	1	1	1	1	5.0911e-09	3.5283e-14	0.00274405	1	1	1	1	2.49559e-06	1	8.2909e-22	0.474995
Sarcoidosis	1	0.336678	1	1	1	0.113304	0.602203	1	1	0.680289	1	1	1	1	1	0.112484	1	1	1	1	1	1	2.67068e-06	1
Sickle-cell anaemia	1	1	1	1	1	1	1	1	1	1	1	1	1	1	1	1	1	1	1	1	1	1	1	1
Sleep apnoea	1.99532e-26	0.124805	1	0.0178175	1	4.33976e-09	1	1	1.24447e-14	1	1	1	1	1	1.38871e-05	0.00109495	4.23907e-10	0.0127276	1	1	1	0.455218	0.00900586	3.88707e-13
Solid organ malignancies	1.2798e-08	0.0235548	2.26726e-09	0.0177816	1.31395e-08	6.29446e-129	9.89299e-45	1	1	0.0688234	1.66577e-09	1	1	0.176575	5.97955e-72	1.54302e-29	5.63847e-34	1	1	1	2.32857e-07	1	1.37415e-16	1.92278e-41
Spinal stenosis	3.18088e-23	1	1	0.0598986	0.0061038	1	0.000259212	1	2.5145e-08	9.75889e-06	1	1	5.04534e-12	0.000365758	5.89183e-05	1.64286e-07	1	5.51988e-20	1	1	0.00382642	1	1	9.90001e-07
Stroke	5.87722e-82	0.000893864	2.38327e-05	4.63585e-13	3.72627e-50	1.1149e-33	5.99588e-52	1	1.7206e-12	0.000112395	0.10113	0.888453	1	3.58504e-26	2.89171e-11	1.69937e-37	7.00158e-21	1	1	1	5.25096e-26	3.4105e-08	5.7536e-16	1.66939e-73
Thalassaemia	1	1	1	1	1	1	1	1	1	1	1	1	1	1	1	1	1	1	1	1	1	1	1	1
Transient ischaemic attack	3.55651e-72	0.0176735	0.000414046	1.70575e-10	7.72865e-14	9.68278e-15	1.74289e-31	1	1.82841e-11	1.83678e-09	0.00167328	1	1	2.16603e-11	2.00144e-08	9.24475e-23	2.58382e-14	1	1	1	2.35773e-07	1.35576e-05	2.85306e-06	7.76e-50
Tuberculosis	2.43857e-07	0.574241	1	1	0.0270705	5.20776e-06	2.43164e-06	1	0.0117123	0.246476	1	1	0.20621	1	1	0.00368529	1	1	1	1	0.720877	1	5.28752e-09	1.57135e-07
Type 1 diabetes	1	0.0150934	1	1	1.98429e-06	1	0.0206001	2.6712e-05	1	1	1	1	1	0.00141344	1	0.333195	7.94631e-17	0.00227998	1	1	1	0.0784144	1	9.81972e-05
Type 2 diabetes	1.83119e-302	6.55785e-52	0.000678846	7.8836e-35	2.1339e-226	7.5126e-160	8.31863e-70	0.000880614	2.64038e-53	4.52958e-09	0.0388966	1	1	2.04763e-114	4.089e-85	5.08732e-104	1.14622e-233	0.431631	1	1	4.43162e-55	8.47768e-17	7.09931e-90	4.77971e-204
Urinary Incontinence	5.01618e-23	5.9533e-20	2.53214e-06	1	8.14578e-79	7.99996e-08	9.5096e-11	1	1.48518e-54	1.56497e-22	1	1	1	3.10286e-21	0.00390801	3.47517e-22	2.83755e-14	0.376604	1	1	2.08036e-05	0.267921	1	0.0848841
Visual impairment and blindness	0.0288238	1	1	0.266247	0.182179	0.663562	1	5.2396e-33	0.00535254	1	1	1	1	1	1	0.329305	1	1	1	1	1	1	1	1

### Sheet: p_lessthan_0.05
Cohort	Whole								Women-only								Men-only
Condition	Very extensive morbidity	Migraine	Respiratory	Respiratory w/o other	CVD + diabetes	Mixed including cancer	Healthy + rhinitis	Macular degeneration + diabetes	Very extensive morbidity	Extensive morbidity	Respiratory	Digestive	MSK	CVD + diabetes	Mixed including cancer	Healthy + rhinitis	Very extensive morbidity	MSK + others	Respiratory + gout + male genitourinary	Digestive	CVD + diabetes	CVD + CKD + gout	Mixed including cancer	Healthy + rhinitis
Addisons disease	TRUE	TRUE	TRUE	TRUE	TRUE	TRUE	TRUE	TRUE	TRUE	TRUE	TRUE	TRUE	TRUE	TRUE	TRUE	TRUE	TRUE	TRUE	TRUE	TRUE	TRUE	TRUE	TRUE	TRUE
Allergic and chronic rhinitis	FALSE	FALSE	FALSE	FALSE	FALSE	FALSE	FALSE	FALSE	FALSE	FALSE	FALSE	FALSE	FALSE	FALSE	FALSE	FALSE	FALSE	FALSE	FALSE	FALSE	FALSE	FALSE	FALSE	FALSE
Asbestosis	FALSE	TRUE	TRUE	TRUE	TRUE	TRUE	TRUE	TRUE	TRUE	TRUE	TRUE	TRUE	TRUE	TRUE	TRUE	TRUE	TRUE	FALSE	TRUE	TRUE	TRUE	TRUE	TRUE	FALSE
Asthma	FALSE	FALSE	FALSE	FALSE	FALSE	FALSE	FALSE	FALSE	FALSE	FALSE	FALSE	FALSE	FALSE	FALSE	FALSE	FALSE	FALSE	FALSE	FALSE	FALSE	FALSE	FALSE	TRUE	FALSE
Atrial fibrillation	FALSE	FALSE	FALSE	FALSE	FALSE	FALSE	FALSE	TRUE	FALSE	TRUE	FALSE	TRUE	FALSE	FALSE	FALSE	FALSE	FALSE	TRUE	TRUE	TRUE	FALSE	FALSE	FALSE	FALSE
Benign neoplasm of brain and other parts of central nervous system	TRUE	TRUE	TRUE	TRUE	TRUE	FALSE	TRUE	TRUE	TRUE	TRUE	TRUE	TRUE	TRUE	TRUE	TRUE	FALSE	TRUE	TRUE	TRUE	TRUE	TRUE	TRUE	TRUE	TRUE
Bronchiectasis	TRUE	FALSE	FALSE	FALSE	FALSE	TRUE	FALSE	TRUE	TRUE	TRUE	FALSE	TRUE	TRUE	TRUE	TRUE	FALSE	TRUE	TRUE	TRUE	TRUE	TRUE	TRUE	TRUE	TRUE
COPD	FALSE	FALSE	FALSE	FALSE	TRUE	FALSE	FALSE	TRUE	FALSE	FALSE	FALSE	TRUE	TRUE	TRUE	FALSE	FALSE	FALSE	FALSE	FALSE	FALSE	TRUE	TRUE	TRUE	FALSE
Cardiomyopathy	FALSE	TRUE	TRUE	TRUE	FALSE	TRUE	TRUE	TRUE	TRUE	TRUE	TRUE	TRUE	TRUE	FALSE	TRUE	FALSE	TRUE	TRUE	TRUE	TRUE	TRUE	FALSE	TRUE	FALSE
Cerebral Palsy	TRUE	TRUE	TRUE	TRUE	TRUE	TRUE	TRUE	TRUE	TRUE	TRUE	TRUE	TRUE	TRUE	TRUE	TRUE	TRUE	TRUE	TRUE	TRUE	TRUE	TRUE	TRUE	TRUE	TRUE
Chronic liver disease	FALSE	TRUE	TRUE	TRUE	FALSE	FALSE	FALSE	TRUE	TRUE	TRUE	TRUE	TRUE	TRUE	TRUE	FALSE	TRUE	TRUE	TRUE	TRUE	FALSE	TRUE	TRUE	TRUE	FALSE
Chronic renal disease	FALSE	FALSE	FALSE	FALSE	FALSE	FALSE	FALSE	TRUE	FALSE	FALSE	FALSE	TRUE	TRUE	FALSE	FALSE	FALSE	FALSE	TRUE	TRUE	TRUE	FALSE	FALSE	FALSE	FALSE
Coeliac disease	TRUE	TRUE	TRUE	TRUE	FALSE	FALSE	TRUE	TRUE	TRUE	TRUE	TRUE	TRUE	FALSE	FALSE	FALSE	TRUE	TRUE	TRUE	TRUE	TRUE	TRUE	TRUE	FALSE	TRUE
Conduction disorders and other arrhythmias	FALSE	TRUE	TRUE	TRUE	TRUE	TRUE	FALSE	TRUE	TRUE	TRUE	TRUE	TRUE	TRUE	TRUE	TRUE	FALSE	TRUE	TRUE	TRUE	TRUE	TRUE	TRUE	TRUE	FALSE
Coronary heart disease	FALSE	FALSE	FALSE	FALSE	FALSE	FALSE	FALSE	TRUE	FALSE	FALSE	FALSE	FALSE	TRUE	FALSE	FALSE	FALSE	FALSE	FALSE	TRUE	TRUE	FALSE	FALSE	FALSE	FALSE
Cystic Fibrosis	TRUE	TRUE	TRUE	TRUE	TRUE	TRUE	TRUE	TRUE	TRUE	TRUE	TRUE	TRUE	TRUE	TRUE	TRUE	TRUE	TRUE	TRUE	TRUE	TRUE	TRUE	TRUE	TRUE	TRUE
Dementia	TRUE	TRUE	TRUE	TRUE	TRUE	TRUE	TRUE	TRUE	TRUE	TRUE	TRUE	TRUE	TRUE	TRUE	TRUE	TRUE	TRUE	TRUE	TRUE	TRUE	TRUE	TRUE	TRUE	TRUE
Diabetes NOS	FALSE	TRUE	TRUE	TRUE	FALSE	FALSE	FALSE	TRUE	TRUE	TRUE	TRUE	TRUE	TRUE	FALSE	TRUE	FALSE	FALSE	TRUE	TRUE	TRUE	FALSE	TRUE	FALSE	FALSE
Diverticular disease of intestine (acute and chronic)	FALSE	TRUE	TRUE	FALSE	FALSE	TRUE	FALSE	TRUE	FALSE	FALSE	TRUE	FALSE	TRUE	TRUE	FALSE	FALSE	FALSE	FALSE	TRUE	TRUE	TRUE	FALSE	TRUE	FALSE
Down's syndrome	TRUE	TRUE	TRUE	TRUE	TRUE	TRUE	TRUE	TRUE	TRUE	TRUE	TRUE	TRUE	TRUE	TRUE	FALSE	TRUE	TRUE	TRUE	TRUE	TRUE	TRUE	TRUE	TRUE	TRUE
Epilepsy	TRUE	TRUE	TRUE	TRUE	FALSE	FALSE	FALSE	TRUE	TRUE	TRUE	TRUE	TRUE	TRUE	FALSE	FALSE	FALSE	TRUE	TRUE	TRUE	TRUE	TRUE	TRUE	FALSE	FALSE
Erectile dysfunction	FALSE	FALSE	FALSE	FALSE	FALSE	TRUE	FALSE	TRUE	TRUE	TRUE	TRUE	TRUE	TRUE	TRUE	TRUE	TRUE	FALSE	FALSE	FALSE	FALSE	FALSE	FALSE	FALSE	FALSE
Fatty Liver	FALSE	TRUE	TRUE	TRUE	TRUE	FALSE	TRUE	TRUE	FALSE	FALSE	TRUE	TRUE	TRUE	TRUE	FALSE	FALSE	FALSE	TRUE	TRUE	TRUE	TRUE	TRUE	FALSE	FALSE
Gastro-oesophageal reflux, gastritis and similar	FALSE	TRUE	TRUE	FALSE	FALSE	FALSE	FALSE	FALSE	FALSE	FALSE	TRUE	FALSE	FALSE	FALSE	TRUE	FALSE	FALSE	FALSE	TRUE	FALSE	FALSE	TRUE	FALSE	FALSE
Glaucoma	FALSE	FALSE	FALSE	FALSE	FALSE	FALSE	FALSE	FALSE	TRUE	TRUE	FALSE	TRUE	TRUE	FALSE	TRUE	FALSE	TRUE	TRUE	TRUE	TRUE	TRUE	TRUE	FALSE	FALSE
Gout	FALSE	FALSE	FALSE	FALSE	FALSE	FALSE	FALSE	TRUE	FALSE	FALSE	TRUE	TRUE	FALSE	FALSE	FALSE	FALSE	FALSE	FALSE	FALSE	FALSE	FALSE	FALSE	FALSE	FALSE
HIV	TRUE	TRUE	TRUE	TRUE	TRUE	FALSE	TRUE	TRUE	TRUE	TRUE	TRUE	TRUE	FALSE	TRUE	FALSE	TRUE	TRUE	TRUE	TRUE	TRUE	TRUE	TRUE	FALSE	TRUE
Haematological malignancies	TRUE	TRUE	TRUE	TRUE	TRUE	FALSE	FALSE	TRUE	TRUE	TRUE	TRUE	TRUE	TRUE	TRUE	FALSE	FALSE	TRUE	TRUE	TRUE	TRUE	TRUE	TRUE	FALSE	FALSE
Hearing loss	FALSE	FALSE	FALSE	FALSE	TRUE	FALSE	FALSE	TRUE	FALSE	FALSE	TRUE	TRUE	FALSE	TRUE	TRUE	FALSE	FALSE	FALSE	TRUE	TRUE	FALSE	TRUE	FALSE	FALSE
Heart failure	FALSE	FALSE	TRUE	FALSE	FALSE	FALSE	FALSE	TRUE	FALSE	TRUE	TRUE	TRUE	TRUE	FALSE	FALSE	FALSE	FALSE	TRUE	TRUE	TRUE	FALSE	FALSE	FALSE	FALSE
Heart valve disorders	FALSE	TRUE	FALSE	FALSE	FALSE	TRUE	FALSE	TRUE	FALSE	TRUE	FALSE	TRUE	TRUE	FALSE	TRUE	FALSE	FALSE	TRUE	TRUE	TRUE	FALSE	TRUE	TRUE	FALSE
Hyperplasia of prostate	FALSE	FALSE	FALSE	FALSE	TRUE	FALSE	FALSE	TRUE	TRUE	TRUE	TRUE	TRUE	TRUE	TRUE	TRUE	TRUE	FALSE	FALSE	FALSE	TRUE	FALSE	TRUE	FALSE	FALSE
Hypertension	FALSE	FALSE	FALSE	FALSE	FALSE	FALSE	FALSE	TRUE	FALSE	TRUE	FALSE	TRUE	FALSE	FALSE	FALSE	FALSE	FALSE	FALSE	FALSE	FALSE	FALSE	FALSE	FALSE	FALSE
Hypo or hyperthyroidism	FALSE	TRUE	TRUE	FALSE	FALSE	FALSE	FALSE	TRUE	FALSE	FALSE	FALSE	TRUE	TRUE	TRUE	FALSE	FALSE	FALSE	TRUE	TRUE	TRUE	TRUE	TRUE	FALSE	FALSE
Immunodeficiencies	TRUE	TRUE	TRUE	TRUE	TRUE	TRUE	TRUE	TRUE	TRUE	TRUE	TRUE	TRUE	TRUE	TRUE	TRUE	TRUE	TRUE	TRUE	TRUE	TRUE	TRUE	TRUE	TRUE	TRUE
Inflammatory arthritis and other inflammatory conditions	FALSE	TRUE	TRUE	FALSE	FALSE	FALSE	FALSE	TRUE	FALSE	FALSE	FALSE	TRUE	FALSE	FALSE	TRUE	FALSE	TRUE	FALSE	TRUE	TRUE	FALSE	TRUE	TRUE	FALSE
Inflammatory bowel disease	TRUE	TRUE	TRUE	TRUE	FALSE	FALSE	TRUE	TRUE	TRUE	TRUE	TRUE	TRUE	TRUE	FALSE	FALSE	TRUE	TRUE	TRUE	TRUE	TRUE	FALSE	TRUE	FALSE	TRUE
Iron and vitamin deficiency anaemia	FALSE	FALSE	TRUE	FALSE	FALSE	FALSE	FALSE	TRUE	TRUE	FALSE	TRUE	TRUE	FALSE	FALSE	FALSE	FALSE	FALSE	TRUE	TRUE	FALSE	FALSE	TRUE	TRUE	FALSE
Irritable bowel syndrome	FALSE	FALSE	FALSE	TRUE	FALSE	FALSE	TRUE	FALSE	FALSE	TRUE	FALSE	FALSE	FALSE	FALSE	FALSE	FALSE	TRUE	TRUE	TRUE	FALSE	FALSE	FALSE	FALSE	TRUE
Macular degeneration	FALSE	TRUE	TRUE	FALSE	FALSE	FALSE	FALSE	FALSE	FALSE	TRUE	TRUE	TRUE	TRUE	TRUE	TRUE	FALSE	FALSE	TRUE	TRUE	TRUE	TRUE	TRUE	TRUE	FALSE
Meniere disease	FALSE	TRUE	TRUE	TRUE	FALSE	TRUE	TRUE	TRUE	FALSE	FALSE	TRUE	TRUE	TRUE	TRUE	TRUE	FALSE	TRUE	TRUE	TRUE	TRUE	TRUE	TRUE	TRUE	FALSE
Migraine	FALSE	FALSE	FALSE	FALSE	FALSE	FALSE	FALSE	FALSE	FALSE	TRUE	TRUE	TRUE	FALSE	FALSE	FALSE	FALSE	TRUE	TRUE	TRUE	TRUE	FALSE	FALSE	FALSE	TRUE
Motor neuron disease	TRUE	TRUE	TRUE	TRUE	TRUE	TRUE	TRUE	TRUE	TRUE	TRUE	TRUE	TRUE	TRUE	TRUE	TRUE	TRUE	TRUE	TRUE	TRUE	TRUE	TRUE	TRUE	TRUE	TRUE
Multiple sclerosis	FALSE	TRUE	TRUE	TRUE	FALSE	FALSE	TRUE	TRUE	TRUE	TRUE	TRUE	TRUE	FALSE	TRUE	FALSE	TRUE	FALSE	FALSE	TRUE	TRUE	TRUE	TRUE	FALSE	TRUE
Myasthenia gravis	TRUE	TRUE	TRUE	TRUE	TRUE	TRUE	TRUE	TRUE	TRUE	TRUE	TRUE	TRUE	TRUE	TRUE	TRUE	TRUE	TRUE	TRUE	TRUE	TRUE	TRUE	TRUE	TRUE	TRUE
Non-acute cystitis	TRUE	TRUE	TRUE	TRUE	TRUE	TRUE	TRUE	TRUE	TRUE	TRUE	TRUE	TRUE	TRUE	TRUE	TRUE	TRUE	TRUE	TRUE	TRUE	TRUE	TRUE	TRUE	TRUE	TRUE
Non-melanoma skin malignancies	TRUE	FALSE	FALSE	FALSE	FALSE	FALSE	FALSE	TRUE	TRUE	TRUE	FALSE	TRUE	TRUE	FALSE	FALSE	FALSE	TRUE	TRUE	TRUE	TRUE	TRUE	TRUE	FALSE	FALSE
Osteoarthritis (excl spine)	FALSE	FALSE	FALSE	FALSE	FALSE	FALSE	FALSE	FALSE	FALSE	FALSE	FALSE	FALSE	FALSE	FALSE	FALSE	FALSE	TRUE	FALSE	TRUE	FALSE	FALSE	TRUE	FALSE	FALSE
Osteoporosis and vertebral crush fractures	FALSE	TRUE	TRUE	TRUE	FALSE	FALSE	FALSE	TRUE	FALSE	FALSE	TRUE	TRUE	FALSE	FALSE	FALSE	FALSE	TRUE	FALSE	TRUE	TRUE	FALSE	TRUE	TRUE	FALSE
Parkinson's disease	TRUE	TRUE	TRUE	TRUE	TRUE	FALSE	TRUE	TRUE	TRUE	TRUE	TRUE	TRUE	TRUE	TRUE	TRUE	TRUE	FALSE	TRUE	TRUE	TRUE	TRUE	TRUE	TRUE	FALSE
Peptic ulcer disease	FALSE	TRUE	FALSE	FALSE	FALSE	FALSE	FALSE	TRUE	FALSE	FALSE	TRUE	FALSE	FALSE	FALSE	FALSE	FALSE	FALSE	FALSE	TRUE	FALSE	FALSE	TRUE	FALSE	FALSE
Peripheral arterial disease	FALSE	FALSE	FALSE	FALSE	FALSE	FALSE	FALSE	TRUE	FALSE	FALSE	TRUE	TRUE	TRUE	FALSE	TRUE	FALSE	FALSE	TRUE	TRUE	TRUE	FALSE	TRUE	FALSE	FALSE
Peripheral or autonomic neuropathy	FALSE	TRUE	TRUE	TRUE	TRUE	FALSE	FALSE	TRUE	FALSE	FALSE	TRUE	TRUE	TRUE	TRUE	TRUE	FALSE	FALSE	FALSE	TRUE	TRUE	TRUE	TRUE	FALSE	FALSE
Postviral fatigue syndrome, neurasthenia and fibromyalgia	FALSE	FALSE	FALSE	TRUE	FALSE	TRUE	TRUE	TRUE	FALSE	FALSE	TRUE	TRUE	TRUE	FALSE	TRUE	TRUE	TRUE	TRUE	TRUE	TRUE	FALSE	TRUE	FALSE	TRUE
Primary pulmonary hypertension	TRUE	TRUE	TRUE	TRUE	TRUE	TRUE	FALSE	TRUE	TRUE	TRUE	TRUE	TRUE	TRUE	TRUE	TRUE	FALSE	TRUE	TRUE	TRUE	TRUE	TRUE	TRUE	TRUE	TRUE
Psoriasis	TRUE	FALSE	FALSE	FALSE	FALSE	FALSE	TRUE	TRUE	TRUE	TRUE	TRUE	TRUE	TRUE	FALSE	FALSE	FALSE	TRUE	TRUE	TRUE	TRUE	FALSE	TRUE	FALSE	TRUE
Sarcoidosis	TRUE	TRUE	TRUE	TRUE	TRUE	TRUE	TRUE	TRUE	TRUE	TRUE	TRUE	TRUE	TRUE	TRUE	TRUE	TRUE	TRUE	TRUE	TRUE	TRUE	TRUE	TRUE	FALSE	TRUE
Sickle-cell anaemia	TRUE	TRUE	TRUE	TRUE	TRUE	TRUE	TRUE	TRUE	TRUE	TRUE	TRUE	TRUE	TRUE	TRUE	TRUE	TRUE	TRUE	TRUE	TRUE	TRUE	TRUE	TRUE	TRUE	TRUE
Sleep apnoea	FALSE	TRUE	TRUE	FALSE	TRUE	FALSE	TRUE	TRUE	FALSE	TRUE	TRUE	TRUE	TRUE	TRUE	FALSE	FALSE	FALSE	FALSE	TRUE	TRUE	TRUE	TRUE	FALSE	FALSE
Solid organ malignancies	FALSE	FALSE	FALSE	FALSE	FALSE	FALSE	FALSE	TRUE	TRUE	TRUE	FALSE	TRUE	TRUE	TRUE	FALSE	FALSE	FALSE	TRUE	TRUE	TRUE	FALSE	TRUE	FALSE	FALSE
Spinal stenosis	FALSE	TRUE	TRUE	TRUE	FALSE	TRUE	FALSE	TRUE	FALSE	FALSE	TRUE	TRUE	FALSE	FALSE	FALSE	FALSE	TRUE	FALSE	TRUE	TRUE	FALSE	TRUE	TRUE	FALSE
Stroke	FALSE	FALSE	FALSE	FALSE	FALSE	FALSE	FALSE	TRUE	FALSE	FALSE	TRUE	TRUE	TRUE	FALSE	FALSE	FALSE	FALSE	TRUE	TRUE	TRUE	FALSE	FALSE	FALSE	FALSE
Thalassaemia	TRUE	TRUE	TRUE	TRUE	TRUE	TRUE	TRUE	TRUE	TRUE	TRUE	TRUE	TRUE	TRUE	TRUE	TRUE	TRUE	TRUE	TRUE	TRUE	TRUE	TRUE	TRUE	TRUE	TRUE
Transient ischaemic attack	FALSE	FALSE	FALSE	FALSE	FALSE	FALSE	FALSE	TRUE	FALSE	FALSE	FALSE	TRUE	TRUE	FALSE	FALSE	FALSE	FALSE	TRUE	TRUE	TRUE	FALSE	FALSE	FALSE	FALSE
Tuberculosis	FALSE	TRUE	TRUE	TRUE	FALSE	FALSE	FALSE	TRUE	FALSE	TRUE	TRUE	TRUE	TRUE	TRUE	TRUE	FALSE	TRUE	TRUE	TRUE	TRUE	TRUE	TRUE	FALSE	FALSE
Type 1 diabetes	TRUE	FALSE	TRUE	TRUE	FALSE	TRUE	FALSE	FALSE	TRUE	TRUE	TRUE	TRUE	TRUE	FALSE	TRUE	TRUE	FALSE	FALSE	TRUE	TRUE	TRUE	TRUE	TRUE	FALSE
Type 2 diabetes	FALSE	FALSE	FALSE	FALSE	FALSE	FALSE	FALSE	FALSE	FALSE	FALSE	FALSE	TRUE	TRUE	FALSE	FALSE	FALSE	FALSE	TRUE	TRUE	TRUE	FALSE	FALSE	FALSE	FALSE
Urinary Incontinence	FALSE	FALSE	FALSE	TRUE	FALSE	FALSE	FALSE	TRUE	FALSE	FALSE	TRUE	TRUE	TRUE	FALSE	FALSE	FALSE	FALSE	TRUE	TRUE	TRUE	FALSE	TRUE	TRUE	TRUE
Visual impairment and blindness	FALSE	TRUE	TRUE	TRUE	TRUE	TRUE	TRUE	FALSE	FALSE	TRUE	TRUE	TRUE	TRUE	TRUE	TRUE	TRUE	TRUE	TRUE	TRUE	TRUE	TRUE	TRUE	TRUE	TRUE
